# Drug-induced epigenomic plasticity reprograms circadian rhythm regulation to drive prostate cancer towards androgen-independence

**DOI:** 10.1101/2021.11.02.21265806

**Authors:** Simon Linder, Marlous Hoogstraat, Suzan Stelloo, Karianne Schuurman, Hilda de Barros, Maartje Alkemade, Joyce Sanders, Yongsoo Kim, Elise Bekers, Jeroen de Jong, Roelof J.C. Kluin, Claudia Giambartolomei, Ji-Heui Seo, Bogdan Pasaniuc, Amina Zoubeidi, Matthew L. Freedman, Lodewyk F.A. Wessels, Lisa M. Butler, Nathan A. Lack, Henk van der Poel, Andries M. Bergman, Wilbert Zwart

## Abstract

In prostate cancer, androgen receptor (AR)-targeting agents are very effective in various stages of the disease. However, therapy resistance inevitably occurs and little is known about how tumor cells adapt to bypass AR suppression. Here, we performed integrative multi-omics analyses on tissues isolated before and after 3 months of AR-targeting enzalutamide monotherapy from high-risk prostate cancer patients enrolled in a neoadjuvant clinical trial. Transcriptomic analyses demonstrated that AR inhibition drove tumors towards a neuroendocrine-like disease state. In addition, epigenomic profiling revealed massive enzalutamide-induced reprogramming of pioneer factor FOXA1 – from inactive chromatin binding sites towards active *cis*-regulatory elements that dictate pro-survival signals. Notably, treatment-induced FOXA1 sites were enriched for the circadian rhythm core component ARNTL. Post-treatment ARNTL levels associated with poor outcome, and ARNTL suppression decreased cell growth *in vitro*. Our data highlight a remarkable cistromic plasticity of FOXA1 following AR-targeted therapy, and revealed an acquired dependency on circadian regulator ARNTL, a novel candidate therapeutic target.

**Significance:** Understanding how prostate cancer cells adapt to AR-targeted interventions is critical for identifying novel drug targets to improve the clinical management of treatment-resistant disease. Our study revealed an enzalutamide-induced epigenetic plasticity towards pro-survival signaling, and uncovered circadian regulator ARNTL as an acquired vulnerability after AR inhibition, presenting a novel clinical lead for therapeutic development.
