## Supplementary Table S1 - Clinical outcome for "Drug-induced epigenomic plasticity reprograms circadian rhythm regulation to drive prostate cancer towards androgen-independence"

### Sheet: Sheet1
Supplementary Table S1: Clinical outcome
Patient ID	BCR	Time to BCR (months)	Baseline ISUP grade
DAR01	Yes	8	4
DAR02	Direct	4	3
DAR03	Direct	4	4
DAR04	No		2
DAR05	Direct	6	3
DAR06	Yes	8	2
DAR07	Yes	11	4
DAR08	No		4
DAR09	Yes	17	4
DAR10	No		5
DAR11	No		5
DAR12	Yes	14	4
DAR13	No		4
DAR14	No		2
DAR15	No		3
DAR16	Yes	26	5
DAR17	Yes	13	3
DAR18	No		4
DAR19	No		2
DAR20	Yes	23	2
DAR21	No		2
DAR22	No		4
DAR23	Yes	9	3
DAR24	No		3
DAR25	Yes	31	4
DAR26	Direct	4	3
DAR27	No		5
DAR28	Direct	5	5
DAR29	No		2
DAR30	Yes	14	2
DAR31	No		5
DAR32	Yes	8	5
DAR33	Direct	4	4
DAR34	No		2
DAR35	No		2
DAR36	No		2
DAR37	No		5
DAR38	No		3
DAR39	Yes	14	2
DAR40	Direct	4	4
DAR41	No		4
DAR42	No		4
DAR43	No		5
DAR44	Yes	16	5
DAR45	Direct	4	3
DAR46	No		4
DAR47	No		2
DAR48	No		4
DAR49	No		4
DAR50	No		4
DAR51	No		2
DAR52	No		2
DAR53	Yes	27	5
DAR54	Unknown	Unknown	4
DAR55	No		2
DAR56	No		4
