## Supplementary Table S2 - ChIP-seq quality control metrics for "Drug-induced epigenomic plasticity reprograms circadian rhythm regulation to drive prostate cancer towards androgen-independence"

### Sheet: Sheet1
Supplementary Table S2: ChIP-seq quality control metrics
#	Sample ID	Factor (antibody)	Patient ID	Treatment	Sequencing ID	Total read count	Fraction mapped	Mapped as single read	NSC	RSC	Number of peaks	FRiP score
1	DAR01_pre_AR	AR (Merck Millipore, 06-680)	DAR01	pre	wz2794	20525056	0.949773	19494147	1.00732	0.264114	125	0.02
2	DAR04_post_AR	AR (Merck Millipore, 06-680)	DAR04	post	wz2810	22162976	0.900416	19955898	1.00982	0.396104	402	0.05
3	DAR05_post_AR	AR (Merck Millipore, 06-680)	DAR05	post	wz2811	21335627	0.888921	18965678	1.01419	0.534177	2877	0.37
4	DAR06_post_AR	AR (Merck Millipore, 06-680)	DAR06	post	wz2812	23374033	0.937992	21924666	1.00705	0.306645	541	0.07
5	DAR07_pre_AR	AR (Merck Millipore, 06-680)	DAR07	pre	wz2796	22813444	0.950219	21677764	1.01457	0.542495	3412	0.48
6	DAR08_pre_AR	AR (Merck Millipore, 06-680)	DAR08	pre	wz2798	24990627	0.945423	23626719	1.01026	0.471055	746	0.12
7	DAR14_post_AR	AR (Merck Millipore, 06-680)	DAR14	post	wz2803	20750667	0.947583	19662983	1.00942	0.334818	435	0.05
8	DAR15_post_AR	AR (Merck Millipore, 06-680)	DAR15	post	wz2691	23735271	0.965871	22925206	1.01394	0.531888	1311	0.17
9	DAR15_pre_AR	AR (Merck Millipore, 06-680)	DAR15	pre	wz2690	23575830	0.962875	22700579	1.0076	0.316675	221	0.03
10	DAR17_post_AR	AR (Merck Millipore, 06-680)	DAR17	post	wz2805	23626296	0.954999	22563099	1.00963	0.397681	1014	0.11
11	DAR24_post_AR	AR (Merck Millipore, 06-680)	DAR24	post	wz2661	25053282	0.965989	24201199	1.04536	0.991083	16231	3.09
12	DAR25_pre_AR	AR (Merck Millipore, 06-680)	DAR25	pre	wz2808	25099235	0.945918	23741818	1.00838	0.356287	619	0.08
13	DAR27_post_AR	AR (Merck Millipore, 06-680)	DAR27	post	wz2663	22688638	0.967976	21962068	1.01154	0.490128	2767	0.37
14	DAR39_post_AR	AR (Merck Millipore, 06-680)	DAR39	post	wz2667	24415725	0.960902	23461125	1.01072	0.447466	513	0.06
15	DAR40_pre_AR	AR (Merck Millipore, 06-680)	DAR40	pre	wz2668	29031636	0.96439	27997810	1.00859	0.371219	248	0.03
16	DAR44_pre_AR	AR (Merck Millipore, 06-680)	DAR44	pre	wz2692	21009109	0.959037	20148508	1.0098	0.359784	123	0.03
17	DAR45_post_AR	AR (Merck Millipore, 06-680)	DAR45	post	wz2695	20404904	0.946372	19310621	1.01782	0.535134	1951	0.29
18	DAR45_pre_AR	AR (Merck Millipore, 06-680)	DAR45	pre	wz2694	22441274	0.947356	21259880	1.02921	0.738707	7660	1.18
19	DAR47_post_AR	AR (Merck Millipore, 06-680)	DAR47	post	wz2697	22347434	0.959903	21451367	1.01449	0.467792	3431	0.42
20	DAR47_pre_AR	AR (Merck Millipore, 06-680)	DAR47	pre	wz2696	21979233	0.957096	21036228	1.07508	1.02647	30854	6.14
21	DAR52_post_AR	AR (Merck Millipore, 06-680)	DAR52	post	wz2699	20309069	0.956061	19416711	1.01653	0.534184	5393	0.81
22	DAR52_pre_AR	AR (Merck Millipore, 06-680)	DAR52	pre	wz2698	21609062	0.948121	20488000	1.03626	0.903121	8929	1.52
23	DAR01_pre_FOXA1	FOXA1 (Abcam, ab5089)	DAR01	pre	wz3073	27230357	0.956613	26048919	1.00965	0.400688	1242	0.16
24	DAR04_post_FOXA1	FOXA1 (Abcam, ab5089)	DAR04	post	wz3075	26120266	0.795988	20791431	1.03943	0.928152	13818	2.27
25	DAR06_post_FOXA1	FOXA1 (Abcam, ab5089)	DAR06	post	wz2815	27078751	0.851617	23060713	1.01281	0.523232	2895	0.35
26	DAR06_pre_FOXA1	FOXA1 (Abcam, ab5089)	DAR06	pre	wz2814	24718069	0.760536	18798989	1.03713	0.800642	9843	1.68
27	DAR07_pre_FOXA1	FOXA1 (Abcam, ab5089)	DAR07	pre	wz2816	22608474	0.95042	21487544	1.06084	1.01416	25973	4.7
28	DAR08_post_FOXA1	FOXA1 (Abcam, ab5089)	DAR08	post	wz2821	26322855	0.881213	23196030	1.02273	0.69527	5473	0.91
29	DAR08_pre_FOXA1	FOXA1 (Abcam, ab5089)	DAR08	pre	wz3076	24736828	0.939111	23230634	1.02849	0.765723	7274	1.43
30	DAR09_post_FOXA1	FOXA1 (Abcam, ab5089)	DAR09	post	wz2817	30329573	0.941538	28556433	1.02644	0.736639	6358	0.95
31	DAR14_post_FOXA1	FOXA1 (Abcam, ab5089)	DAR14	post	wz2818	22383716	0.945805	21170639	1.00796	0.301824	543	0.06
32	DAR14_pre_FOXA1	FOXA1 (Abcam, ab5089)	DAR14	pre	wz3078	22390497	0.939953	21046022	1.01156	0.390072	770	0.1
33	DAR15_post_FOXA1	FOXA1 (Abcam, ab5089)	DAR15	post	wz2701	22940566	0.967047	22184595	1.07122	1.06507	28999	5.3
34	DAR15_pre_FOXA1	FOXA1 (Abcam, ab5089)	DAR15	pre	wz2700	21397860	0.960434	20551237	1.01062	0.384365	2034	0.25
35	DAR17_post_FOXA1	FOXA1 (Abcam, ab5089)	DAR17	post	wz2819	23765967	0.769972	18299129	1.05224	0.904084	21647	3.86
36	DAR17_pre_FOXA1	FOXA1 (Abcam, ab5089)	DAR17	pre	wz3079	23901237	0.928709	22197298	1.00907	0.316673	770	0.1
37	DAR18_post_FOXA1	FOXA1 (Abcam, ab5089)	DAR18	post	wz2820	20492197	0.943175	19327735	1.03065	0.692818	13107	2.12
38	DAR18_pre_FOXA1	FOXA1 (Abcam, ab5089)	DAR18	pre	wz3080	22633423	0.939975	21274846	1.01098	0.363088	889	0.13
39	DAR24_post_FOXA1	FOXA1 (Abcam, ab5089)	DAR24	post	wz2671	24262065	0.965137	23416212	1.08158	1.17961	26279	5.27
40	DAR24_pre_FOXA1	FOXA1 (Abcam, ab5089)	DAR24	pre	wz2670	27426507	0.959328	26311024	1.02494	0.80893	5861	1.04
41	DAR25_post_FOXA1	FOXA1 (Abcam, ab5089)	DAR25	post	wz3082	21822496	0.906251	19776657	1.07551	1.12177	19772	4.18
42	DAR25_pre_FOXA1	FOXA1 (Abcam, ab5089)	DAR25	pre	wz3081	23360856	0.871935	20369140	1.06649	1.12072	18686	3.49
43	DAR27_post_FOXA1	FOXA1 (Abcam, ab5089)	DAR27	post	wz2673	23370992	0.96934	22654443	1.07319	1.19912	30979	5.98
44	DAR27_pre_FOXA1	FOXA1 (Abcam, ab5089)	DAR27	pre	wz2672	19567529	0.960579	18796148	1.01291	0.404996	2742	0.36
45	DAR35_post_FOXA1	FOXA1 (Abcam, ab5089)	DAR35	post	wz2675	21561502	0.965445	20816454	1.01131	0.435702	2716	0.33
46	DAR35_pre_FOXA1	FOXA1 (Abcam, ab5089)	DAR35	pre	wz2674	25834817	0.962826	24874444	1.03199	0.821133	12910	2.13
47	DAR39_post_FOXA1	FOXA1 (Abcam, ab5089)	DAR39	post	wz2677	22725322	0.96564	21944482	1.02559	0.734117	8197	1.36
48	DAR39_pre_FOXA1	FOXA1 (Abcam, ab5089)	DAR39	pre	wz2676	23154042	0.959542	22217270	1.01652	0.5186	5309	0.94
49	DAR40_pre_FOXA1	FOXA1 (Abcam, ab5089)	DAR40	pre	wz2678	24937073	0.964288	24046517	1.03332	0.831516	14425	2.29
50	DAR44_post_FOXA1	FOXA1 (Abcam, ab5089)	DAR44	post	wz2703	22172739	0.956336	21204583	1.01666	0.522277	3553	0.5
51	DAR45_post_FOXA1	FOXA1 (Abcam, ab5089)	DAR45	post	wz2705	25832949	0.912384	23569560	1.02929	0.72148	4045	0.7
52	DAR45_pre_FOXA1	FOXA1 (Abcam, ab5089)	DAR45	pre	wz2704	24389036	0.930133	22685057	1.07125	1.04316	23236	4.3
53	DAR47_post_FOXA1	FOXA1 (Abcam, ab5089)	DAR47	post	wz2707	20698393	0.946484	19590695	1.04881	0.851055	14203	2.31
54	DAR47_pre_FOXA1	FOXA1 (Abcam, ab5089)	DAR47	pre	wz2706	20301133	0.960937	19508112	1.06987	1.00463	24128	4.81
55	DAR52_post_FOXA1	FOXA1 (Abcam, ab5089)	DAR52	post	wz2709	19942611	0.956391	19072931	1.03436	0.716671	15202	2.38
56	DAR52_pre_FOXA1	FOXA1 (Abcam, ab5089)	DAR52	pre	wz2708	19659251	0.95891	18851448	1.05832	0.986182	18769	3.44
57	DAR01_post_H3K27ac	H3K27ac (Active Motif, 39133)	DAR01	post	wz2825	21681136	0.967168	20969300	1.01584	0.581051	6149	0.91
58	DAR01_pre_H3K27ac	H3K27ac (Active Motif, 39133)	DAR01	pre	wz2824	29649884	0.972503	28834603	1.02809	0.977529	33264	6.73
59	DAR03_post_H3K27ac	H3K27ac (Active Motif, 39133)	DAR03	post	wz3069	16254924	0.941583	15305364	1.02361	0.70272	29561	5.36
60	DAR03_pre_H3K27ac	H3K27ac (Active Motif, 39133)	DAR03	pre	wz2822	19262094	0.962458	18538965	1.0518	1.06104	36810	9.39
61	DAR04_post_H3K27ac	H3K27ac (Active Motif, 39133)	DAR04	post	wz2823	19378167	0.96968	18790630	1.06522	1.11751	53733	15.06
62	DAR04_pre_H3K27ac	H3K27ac (Active Motif, 39133)	DAR04	pre	wz3070	24201797	0.865832	20954682	1.01129	0.47973	2630	0.35
63	DAR05_post_H3K27ac	H3K27ac (Active Motif, 39133)	DAR05	post	wz2835	29675450	0.974328	28913610	1.07317	1.26363	47585	14.92
64	DAR05_pre_H3K27ac	H3K27ac (Active Motif, 39133)	DAR05	pre	wz2834	31942746	0.96822	30927608	1.0154	0.84729	16821	2.56
65	DAR06_post_H3K27ac	H3K27ac (Active Motif, 39133)	DAR06	post	wz2837	26022975	0.974271	25353439	1.06453	1.15533	54645	16.33
66	DAR06_pre_H3K27ac	H3K27ac (Active Motif, 39133)	DAR06	pre	wz2836	22700053	0.95912	21772074	1.01997	0.758516	11099	1.85
67	DAR07_post_H3K27ac	H3K27ac (Active Motif, 39133)	DAR07	post	wz2827	20609745	0.970248	19996561	1.01393	0.597584	15203	1.94
68	DAR07_pre_H3K27ac	H3K27ac (Active Motif, 39133)	DAR07	pre	wz2826	24673929	0.971477	23970149	1.05097	1.12102	44321	10.41
69	DAR08_post_H3K27ac	H3K27ac (Active Motif, 39133)	DAR08	post	wz2829	26796578	0.975219	26132542	1.03367	1.00349	34718	7.25
70	DAR08_pre_H3K27ac	H3K27ac (Active Motif, 39133)	DAR08	pre	wz2828	19503640	0.972189	18961223	1.03707	0.926585	33203	7.53
71	DAR09_post_H3K27ac	H3K27ac (Active Motif, 39133)	DAR09	post	wz2831	21272507	0.975652	20754554	1.19324	1.27049	56023	28.35
72	DAR09_pre_H3K27ac	H3K27ac (Active Motif, 39133)	DAR09	pre	wz2830	18971465	0.958389	18182049	1.02714	0.640956	11083	1.43
73	DAR13_post_H3K27ac	H3K27ac (Active Motif, 39133)	DAR13	post	wz2833	21264131	0.962108	20458384	1.01104	0.413001	3658	0.4
74	DAR13_pre_H3K27ac	H3K27ac (Active Motif, 39133)	DAR13	pre	wz2832	22270705	0.967967	21557309	1.01003	0.420732	5466	0.52
75	DAR14_post_H3K27ac	H3K27ac (Active Motif, 39133)	DAR14	post	wz2839	26714228	0.977365	26109549	1.11519	1.29965	52895	21.83
76	DAR14_pre_H3K27ac	H3K27ac (Active Motif, 39133)	DAR14	pre	wz2838	24474171	0.971259	23770767	1.01473	0.695534	14292	2.01
77	DAR15_post_H3K27ac	H3K27ac (Active Motif, 39133)	DAR15	post	wz2711	20950153	0.97978	20526535	1.23192	1.34568	56910	30.08
78	DAR15_pre_H3K27ac	H3K27ac (Active Motif, 39133)	DAR15	pre	wz2710	26731979	0.9738	26031592	1.02361	0.876672	30655	5.2
79	DAR17_post_H3K27ac	H3K27ac (Active Motif, 39133)	DAR17	post	wz2792	25694451	0.974457	25038128	1.02472	0.886812	25772	4.72
80	DAR17_pre_H3K27ac	H3K27ac (Active Motif, 39133)	DAR17	pre	wz3071	25915173	0.970937	25162013	1.01033	0.528762	9116	1.21
81	DAR18_post_H3K27ac	H3K27ac (Active Motif, 39133)	DAR18	post	wz2841	26529854	0.978268	25953319	1.15006	1.23943	51370	27.09
82	DAR18_pre_H3K27ac	H3K27ac (Active Motif, 39133)	DAR18	pre	wz2840	25400131	0.975666	24782046	1.03078	0.94426	32735	6.92
83	DAR24_post_H3K27ac	H3K27ac (Active Motif, 39133)	DAR24	post	wz2681	22935711	0.979955	22475970	1.29247	1.48833	47621	34.47
84	DAR24_pre_H3K27ac	H3K27ac (Active Motif, 39133)	DAR24	pre	wz2680	20986466	0.974901	20459725	1.02404	0.813182	16033	2.87
85	DAR25_post_H3K27ac	H3K27ac (Active Motif, 39133)	DAR25	post	wz2843	19186419	0.976445	18734487	1.08102	1.13327	52014	17.98
86	DAR25_pre_H3K27ac	H3K27ac (Active Motif, 39133)	DAR25	pre	wz2842	22698435	0.96533	21911479	1.02693	0.832848	27461	5.05
87	DAR27_post_H3K27ac	H3K27ac (Active Motif, 39133)	DAR27	post	wz2683	24883730	0.979283	24368218	1.06949	1.21947	53230	17.09
88	DAR27_pre_H3K27ac	H3K27ac (Active Motif, 39133)	DAR27	pre	wz2682	23610356	0.974569	23009931	1.02558	0.928335	31388	5.22
89	DAR35_post_H3K27ac	H3K27ac (Active Motif, 39133)	DAR35	post	wz2685	24313169	0.972461	23643611	1.03226	0.941695	34474	6.88
90	DAR35_pre_H3K27ac	H3K27ac (Active Motif, 39133)	DAR35	pre	wz2684	24984032	0.975092	24361731	1.03192	0.972318	35026	6.86
91	DAR39_post_H3K27ac	H3K27ac (Active Motif, 39133)	DAR39	post	wz2687	25708230	0.974515	25053060	1.07848	1.29411	44461	13.5
92	DAR39_pre_H3K27ac	H3K27ac (Active Motif, 39133)	DAR39	pre	wz2686	24318139	0.971954	23636102	1.01459	0.644818	21407	2.97
93	DAR40_pre_H3K27ac	H3K27ac (Active Motif, 39133)	DAR40	pre	wz2688	24154568	0.975224	23556112	1.03897	1.04475	48182	10.08
94	DAR41_post_H3K27ac	H3K27ac (Active Motif, 39133)	DAR41	post	wz3072	25126539	0.967723	24315537	1.01639	0.618501	13213	1.96
95	DAR41_pre_H3K27ac	H3K27ac (Active Motif, 39133)	DAR41	pre	wz2793	22332647	0.94705	21150138	1.01223	0.474965	1291	0.18
96	DAR44_post_H3K27ac	H3K27ac (Active Motif, 39133)	DAR44	post	wz2713	21568121	0.977848	21090348	1.08431	1.18853	60094	19.35
97	DAR44_pre_H3K27ac	H3K27ac (Active Motif, 39133)	DAR44	pre	wz2712	22450164	0.975363	21897049	1.0442	0.993059	33573	8.13
98	DAR45_post_H3K27ac	H3K27ac (Active Motif, 39133)	DAR45	post	wz2715	24628401	0.980534	24148976	1.05543	1.13688	37839	10.38
99	DAR45_pre_H3K27ac	H3K27ac (Active Motif, 39133)	DAR45	pre	wz2714	25693547	0.979074	25155885	1.07002	1.26156	41006	10.9
100	DAR47_post_H3K27ac	H3K27ac (Active Motif, 39133)	DAR47	post	wz2717	24894501	0.981775	24440806	1.1319	1.30155	54070	21.9
101	DAR47_pre_H3K27ac	H3K27ac (Active Motif, 39133)	DAR47	pre	wz2716	22076403	0.978375	21598995	1.19098	1.35032	53422	22.38
102	DAR52_post_H3K27ac	H3K27ac (Active Motif, 39133)	DAR52	post	wz2719	20981691	0.978678	20534325	1.18413	1.28624	56263	28.34
103	DAR52_pre_H3K27ac	H3K27ac (Active Motif, 39133)	DAR52	pre	wz2718	21295420	0.979882	20866990	1.04525	1.08292	42879	9.07
104	DAR01_post_Input	Input	DAR01	post	wz2865	17710411	0.963982	17072522	1.01361	0.158902	NA	NA
105	DAR01_pre_Input	Input	DAR01	pre	wz2864	22631797	0.966085	21864243	1.0109	0.162188	NA	NA
106	DAR03_post_Input	Input	DAR03	post	wz2867	19145839	0.966597	18506303	1.01178	0.143948	NA	NA
107	DAR03_pre_Input	Input	DAR03	pre	wz2866	17575379	0.967093	16997020	1.01439	0.172846	NA	NA
108	DAR04_post_Input	Input	DAR04	post	wz2869	19738573	0.969405	19134666	1.01211	0.156619	NA	NA
109	DAR04_pre_Input	Input	DAR04	pre	wz2868	19410939	0.965554	18742308	1.01219	0.154596	NA	NA
110	DAR05_post_Input	Input	DAR05	post	wz2871	20415586	0.964552	19691903	1.01025	0.140917	NA	NA
111	DAR05_pre_Input	Input	DAR05	pre	wz2870	20153473	0.966561	19479560	1.01016	0.137788	NA	NA
112	DAR06_post_Input	Input	DAR06	post	wz2873	23242102	0.96428	22411883	1.00918	0.131505	NA	NA
113	DAR06_pre_Input	Input	DAR06	pre	wz2872	23426505	0.946542	22174181	1.01115	0.209208	NA	NA
114	DAR07_post_Input	Input	DAR07	post	wz2875	20995465	0.959359	20142198	1.01701	0.189189	NA	NA
115	DAR07_pre_Input	Input	DAR07	pre	wz2874	24264916	0.947126	22981925	1.00956	0.164636	NA	NA
116	DAR08_post_Input	Input	DAR08	post	wz2877	20803752	0.967622	20130161	1.01159	0.157094	NA	NA
117	DAR08_pre_Input	Input	DAR08	pre	wz2876	21268824	0.968579	20600546	1.01196	0.206	NA	NA
118	DAR09_post_Input	Input	DAR09	post	wz2879	18731842	0.966487	18104078	1.01288	0.146118	NA	NA
119	DAR09_pre_Input	Input	DAR09	pre	wz2878	21231512	0.965094	20490414	1.01116	0.139674	NA	NA
120	DAR13_post_Input	Input	DAR13	post	wz2881	21565947	0.964949	20810030	1.00978	0.144803	NA	NA
121	DAR13_pre_Input	Input	DAR13	pre	wz2880	23182939	0.964784	22366518	1.01046	0.16527	NA	NA
122	DAR14_post_Input	Input	DAR14	post	wz2883	23117980	0.966346	22339958	1.00964	0.144757	NA	NA
123	DAR14_pre_Input	Input	DAR14	pre	wz2882	19187525	0.964885	18513760	1.0117	0.141852	NA	NA
124	DAR15_post_Input	Input	DAR15	post	wz2885	21511640	0.96964	20858550	1.01062	0.172508	NA	NA
125	DAR15_pre_Input	Input	DAR15	pre	wz2884	22213507	0.964855	21432813	1.01004	0.144102	NA	NA
126	DAR17_post_Input	Input	DAR17	post	wz2887	23310807	0.967281	22548092	1.00941	0.16844	NA	NA
127	DAR17_pre_Input	Input	DAR17	pre	wz2886	22935326	0.963541	22099119	1.01033	0.151724	NA	NA
128	DAR18_post_Input	Input	DAR18	post	wz2889	20457167	0.964245	19725719	1.0109	0.140167	NA	NA
129	DAR18_pre_Input	Input	DAR18	pre	wz2888	18481811	0.963152	17800798	1.01315	0.146853	NA	NA
130	DAR24_post_Input	Input	DAR24	post	wz2891	20909670	0.964887	20175470	1.01082	0.153257	NA	NA
131	DAR24_pre_Input	Input	DAR24	pre	wz2890	17577982	0.964599	16955705	1.01378	0.161817	NA	NA
132	DAR25_post_Input	Input	DAR25	post	wz2893	17117296	0.964319	16506540	1.01521	0.153706	NA	NA
133	DAR25_pre_Input	Input	DAR25	pre	wz2892	20823654	0.965266	20100369	1.01252	0.162034	NA	NA
134	DAR27_post_Input	Input	DAR27	post	wz2895	21869181	0.969147	21194441	1.01121	0.1798	NA	NA
135	DAR27_pre_Input	Input	DAR27	pre	wz2894	20100603	0.966746	19432186	1.01305	0.158494	NA	NA
136	DAR35_post_Input	Input	DAR35	post	wz2897	20789711	0.966046	20083820	1.01083	0.149932	NA	NA
137	DAR35_pre_Input	Input	DAR35	pre	wz2896	21989501	0.966811	21259692	1.01109	0.158474	NA	NA
138	DAR39_post_Input	Input	DAR39	post	wz2899	20727893	0.967755	20059524	1.01137	0.179544	NA	NA
139	DAR39_pre_Input	Input	DAR39	pre	wz2898	39881599	0.964676	38472833	1.00628	0.175935	NA	NA
140	DAR40_post_Input	Input	DAR40	post	wz2901	22252990	0.964237	21457154	1.01202	0.159057	NA	NA
141	DAR40_pre_Input	Input	DAR40	pre	wz2900	24612744	0.967088	23802701	1.01044	0.164726	NA	NA
142	DAR41_post_Input	Input	DAR41	post	wz2903	22186317	0.966577	21444786	1.01097	0.143543	NA	NA
143	DAR41_pre_Input	Input	DAR41	pre	wz2902	20685452	0.955636	19767767	1.01181	0.168544	NA	NA
144	DAR44_post_Input	Input	DAR44	post	wz2905	20625794	0.965926	19922998	1.00986	0.136003	NA	NA
145	DAR44_pre_Input	Input	DAR44	pre	wz2904	15482474	0.966094	14957528	1.01488	0.149065	NA	NA
146	DAR45_post_Input	Input	DAR45	post	wz2907	13366895	0.964025	12886022	1.01817	0.138596	NA	NA
147	DAR45_pre_Input	Input	DAR45	pre	wz2906	19679630	0.96304	18952265	1.01466	0.178193	NA	NA
148	DAR47_post_Input	Input	DAR47	post	wz2909	22516081	0.967938	21794166	1.01007	0.151696	NA	NA
149	DAR47_pre_Input	Input	DAR47	pre	wz2908	20900449	0.969108	20254802	1.01062	0.165135	NA	NA
150	DAR52_post_Input	Input	DAR52	post	wz2911	20014021	0.966627	19346093	1.01178	0.1441	NA	NA
151	DAR52_pre_Input	Input	DAR52	pre	wz2910	19193362	0.96799	18578992	1.01092	0.140729	NA	NA
