## Supplementary Table S6 - Cell line ChIP-seq quality control metrics for "Drug-induced epigenomic plasticity reprograms circadian rhythm regulation to drive prostate cancer towards androgen-independence"

### Sheet: Sheet1
Supplementary Table S6: Cell line ChIP-seq quality control metrics
#	Sample ID	Factor (antibody)	Treatment	Replicate	Sequencing ID	Total read count	Fraction mapped	Mapped as single read	NSC	RSC	Number of peaks	FRiP score
1	LNCaP_input	input	mixed	mixed	wz4227	22243637	0.862755	19190810	NA	NA	NA	NA
2	LNCaP-42D_input	input	mixed	mixed	wz4228	23850133	0.763544	18210616	NA	NA	NA	NA
3	Pre_LNCaP_FOXA1_1	FOXA1 (Abcam, ab5089)	Untreated	1	wz4229	24704750	0.96119	23745965	2.36206	1.71584	56611	0.232
4	Pre_LNCaP_FOXA1_2	FOXA1 (Abcam, ab5089)	Untreated	2	wz4231	27550609	0.9637	26550516	2.77035	1.74208	70286	0.308
5	Post_LNCaP_FOXA1_1	FOXA1 (Abcam, ab5089)	ENZ (48h)	1	wz4232	28111791	0.9623	27051986	2.61768	1.80107	65250	0.284
6	Post_LNCaP_FOXA1_2	FOXA1 (Abcam, ab5089)	ENZ (48h)	2	wz4234	31115240	0.964741	30018146	2.85623	1.67219	78501	0.345
7	Res_LNCaP-42D_FOXA1_1	FOXA1 (Abcam, ab5089)	ENZ	1	wz4235	29734405	0.972292	28910534	4.98655	1.84024	81039	0.53
8	Res_LNCaP-42D_FOXA1_2	FOXA1 (Abcam, ab5089)	ENZ	2	wz4237	25411701	0.969645	24640321	4.48234	1.83825	76289	0.46
9	Pre_LNCaP_ARNTL_1	ARNTL (Abcam, ab93806)	Untreated	1	wz4238	25154617	0.957738	24091534	1.04737	0.811861	1955	0.008
10	Pre_LNCaP_ARNTL_2	ARNTL (Abcam, ab93806)	Untreated	2	wz4239	22705306	0.956504	21717706	1.07676	0.976996	3981	0.015
11	Post_LNCaP_ARNTL_1	ARNTL (Abcam, ab93806)	ENZ (48h)	1	wz4241	26270744	0.957679	25158928	1.08575	1.04761	4928	0.019
12	Post_LNCaP_ARNTL_2	ARNTL (Abcam, ab93806)	ENZ (48h)	2	wz4242	27246498	0.957054	26076373	1.10972	1.12338	7208	0.026
13	Res_LNCaP-42D_ARNTL_1	ARNTL (Abcam, ab93806)	ENZ	1	wz4244	28273158	0.957064	27059223	1.13159	1.15926	7402	0.032
14	Res_LNCaP-42D_ARNTL_2	ARNTL (Abcam, ab93806)	ENZ	2	wz4245	30779128	0.960407	29560477	1.1947	1.22405	14834	0.058

### Sheet: Sheet2
6233	13	wz4239	CCTGATTG	S6.bam				wz4227
6233	17	wz4243	CGTTGCAA	S17.bam				wz4228
6233	11	wz4237	CATACCAC	S1.bam				wz4229
6233	12	wz4238	AACGTCTG	S3.bam				wz4230
6233	14	wz4240	CCTTGTAG	S15.bam				wz4231
6233	15	wz4241	CACGTTGT	S10.bam				wz4232
6233	10	wz4236	ACTGAGGT	S11.bam				wz4233
6233	16	wz4242	CCGGAATT	S16.bam				wz4234
6233	1	wz4227	GCGTCATT	S2.bam				wz4235
6233	2	wz4228	CGGTTGTT	S5.bam				wz4236
6233	3	wz4229	CTGTTGAC	S4.bam				wz4237
6233	18	wz4244	TGAAGACG	S18.bam				wz4238
6233	20	wz4246	ACGTTCAG	S20.bam				wz4239
6233	4	wz4230	TATCGGTC	S8.bam				wz4240
6233	5	wz4231	GTAGGAGT	S9.bam				wz4241
6233	19	wz4245	GAAGTTGG	S19.bam				wz4242
6233	6	wz4232	TCAGGCTT	S7.bam				wz4243
6233	7	wz4233	AAGTCGAG	S13.bam				wz4244
6233	9	wz4235	ATCCGGTA	S14.bam				wz4245
6233	8	wz4234	TAGACGTG	S12.bam				wz4246
